# DNA capture and amplicon enrichment approaches for next-generation sequencing of *Mycoplasma genitalium* directly from clinical samples

**DOI:** 10.64898/2026.04.29.26351683

**Authors:** Jennifer Guiraud, Charlotte Héricé, Carla Balcon, Léo Gillet, Marie Gardette, Arabella Touati, Sabine Pereyre, Cécile Bébéar

## Abstract

Direct genome sequencing of *Mycoplasma genitalium* from clinical specimens is challenging due to the organism’s low bacterial load. We developed and compared two DNA enrichment strategies—amplicon-based and hybridisation capture-based—coupled with next-generation sequencing, and assessed the suitability of DNA capture for whole-genome sequencing and high-resolution molecular typing. The enrichment approaches, RNA bait hybridisation and targeted sequence amplification, were combined with paired-end sequencing on the Illumina iSeq 100. Method performance was evaluated in 89 *M. genitalium*-positive specimens across five genomic loci: 23S and 16S rRNA, and *parC* and *gyrA* for macrolide, tetracycline, and fluoroquinolone resistance, respectively, and *mgpB* for phylogenetic analysis.

Regarding antimicrobial resistance (AMR) determinants, the multiplex amplicon sequencing method demonstrated the highest sensitivity, at 92.1–98.9%. Although < 50% of samples were characterised using DNA capture, concordance between the two methods was excellent. Using DNA capture, 33.7% of specimens achieved a minimum coverage of 90% at 1× depth. Sequencing success was inversely correlated with human and bacterial DNA contamination, and the presence of low-quality reads. Multi-locus sequence typing schemes provided the highest discriminatory power while all three typing methods evaluated in this study, including whole-genome single-nucleotide polymorphism analysis, clustered together multidrug-resistant *M. genitalium* strains belonging to the *mgpB* genotype 159.

In conclusion, under the specific set of parameters evaluated in this study, targeted amplicon-based enrichment demonstrated superior accuracy and reliability for AMR detection and *mgpB* typing, whereas DNA capture offered a secondary approach for generating comprehensive genomic data from selected *M. genitalium*–positive specimens.

**Impact statement:** Culturing *Mycoplasma genitalium* from clinical specimens is challenging; consequently, epidemiological studies rely on molecular techniques. Whole-genome sequences have been obtained from a few *M. genitalium* clinical isolates, and direct sequencing from clinical specimens requires enrichment strategies to overcome the organism’s low bacterial load. Consequently, published data on antimicrobial resistance (AMR) mechanisms and phylogenetic relationships among circulating strains remain incomplete.

In our study, targeted amplicon-based enrichment provided high-resolution and highly sensitive AMR detection, enabling the identification of minority variants. In contrast, hybridisation capture–based enrichment showed lower sensitivity with a specific set of parameters, but permitted successful WGS in a subset of *M. genitalium*–positive specimens and supported the development of new typing schemes. Although amplicon-based enrichment remains a reliable approach for epidemiological studies, strategic application of DNA capture facilitates the generation of comprehensive genomic data even though performance is reduced in the context of low bacterial loads, high DNA contamination or suboptimal DNA quality.
