## Supplementary tables from 1 to 5 for "DNA capture and amplicon enrichment approaches for next-generation sequencing of *Mycoplasma genitalium* directly from clinical samples"

### Sheet: Supplementary table 1
Supplementary table 1. Primers used for amplification of antibiotic resistance targets and mgpB gene
			Amplicon coordinates		Gene coordinates
Gene	Primers	Fragment size (bp)	Start	End	Start	End	Reference
mgpB	MgPa-1 : 5' - AGTTGATGAAACCTTAACCCCTTGG - 3'	281	221749	222024	221570	225904	1
	MgPa-3 : 5' - CCGTTGAGGGGTTTTCCATTTTTGC - 3'
23S rRNA	F1-Mg : 5’- GAAGGAGGTTAGCAATTTATTGC -3’	266	173592	173857	171729	174644	2
	R1-Mg : 5’- TTCTCTACATGGTGGTGTTTTG -3’
parC	MG-ParC-A : 5’ - TGGGCTTAAAACCCACCACT - 3’	214	242387	242600	242224	244569	3
	MG-ParC-B : 5’- CGGGTTTCTGTGTAACGCAT - 3’
gyrA	MG-GyrA-F : 5’ - CGTCGTGTTCTTTATGGTGC - 3’	231	4983	5213	4812	7322	3
	MG-GyrA-R : 5’ - ATAACGTTGTGCAGCAGGTC - 3’
16S rRNA	MG16-439F : 5’ - GAATGACTCTAGCAGGCAATGGCTG - 3’	889	170457	171345	170012	171529	4
	MG16S-1301R : 5’ - CTGATTCGCGATTACTAGTGATTCCAG - 3’
1. Jensen JS, Uldum SA, Sondergard-Andersen J, Vuust J, Lind K. 1991. Polymerase chain reaction for detection of Mycoplasma genitalium in clinical samples. J Clin Microbiol 29:46-50.
2. Touati, A., Peuchant, O., Jensen, J. S., Bébéar, C., and Pereyre, S. (2014) Direct detection of macrolide resistance in Mycoplasma genitalium isolates from clinical specimens from France by use of real-time PCR and melting curve analysis, J Clin Microbiol 52, 1549-1555.
3. Hamasuna, R., P.T. Le, S. Kutsuna, K. Furubayashi, M. Matsumoto, N. Ohmagari, N. Fujimoto, T. Matsumoto, and J.S. Jensen, Mutations in ParC and GyrA of moxifloxacin-resistant and susceptible Mycoplasma genitalium strains. PLoS One, 2018. 13(6): p. e0198355.
4. Jensen JS, Borre MB, Dohn B. 2003. Detection of Mycoplasma genitalium by PCR Amplification of the 16S rRNA Gene. J Clin Microbiol p. 261–266

### Sheet: Supplementary Table 2
Supplementary table 2. Sample metadata, accession numbers and sequencing metrics
Samples	Total reads amplicon sequencing	Total reads DNA capture	ROI* mapped reads amplicon sequencing	ROI* mapped reads DNA capture	Low quality reads DNA capture	Short reads DNA capture	Clean reads DNA capture	Host mapped reads DNA capture	G37 reference mapped reads DNA capture	Unmapped DNA capture	Breadth of coverage 1X DNA capture	Breadth of coverage 5X DNA capture	Breadth of coverage 10X DNA capture	Sample type	Inoculum (copies/µL)	Concentration (ng/µL)	Accession capture	Accession amplicon
MG1	288590	543974	204986	1130	4510	9998	529466	331163	172884	12552	96.4775	89.7353	83.4129	Urine	16740	35.8	ERS29636193	ERS29636080
MG10	108214	57166	190	134	1268	41364	14534	12542	302	1306	1.06865	0.272723	0.0889539	Urine	3.54	23.35	ERS29636181	ERS29636068
MG11	146520	454384	81114	314	6192	80812	367380	357820	2382	9632	16.5109	1.96371	0.2098	Vagin	223	18.55	ERS29636182	ERS29636069
MG12	213132	534348	146402	454	7978	77162	449208	395391	35342	17702	82.7619	57.073	37.3141	Vagin	17600	15.9	ERS29636183	ERS29636070
MG13	217872	551094	164342	1558	4894	11564	534636	238004	260768	18422	96.8871	92.1902	87.5551	Urine	119000	45.85	ERS29636184	ERS29636071
MG14	288902	1060208	198554	2754	15052	262588	782568	361015	376148	21780	97.9685	95.3765	92.8323	Urine	31800	43.55	ERS29636185	ERS29636072
MG15	207618	69174	147492	244	1134	31530	36510	13762	19082	1882	64.5393	33.5646	17.4979	Urine	16200	15.6	ERS29636186	ERS29636073
MG16	158130	786166	60670	16	11514	268164	506488	278919	436	228132	3.41697	0.146705	0.0332715	Urine	196	4.245	ERS29636187	ERS29636074
MG17	244628	242584	157268	166	3128	15950	223506	191775	20437	12306	76.2395	39.3828	18.0954	Urine	4840	27.6	ERS29636188	ERS29636075
MG18	323560	796856	242666	2764	6918	11142	778796	250933	465442	31004	98.1687	95.6344	93.3374	Urine	53700	52	ERS29636189	ERS29636076
MG19	249834	257214	190038	1160	2186	3712	251316	42243	197674	2450	97.8153	94.3337	90.8364	Urine	37300	62	ERS29636191	ERS29636078
MG19-359	9968	51206	8246	232	2328	3864	45014	13431	28237	1148	77.3268	47.035	27.7962	Urine	14900	5.46	ERS29636190	ERS29636077
MG1b	152546	366224	59650	18	2280	299092	64852	61893	20	3044	0.0318924	0.0117226	0.00948152	Vagin	670	11.1	ERS29636192	ERS29636079
MG20	310022	508772	224530	500	5748	7248	495776	374780	92062	25890	96.1979	88.7491	79.7215	Urine	15400	52	ERS29636194	ERS29636081
MG20-173	3826	68878	3164	344	1960	1380	65538	8565	51681	868	86.8988	67.2384	50.814	Urine	134	37.5	ERS29636208	ERS29636095
MG21	238798	64542	166206	414	1536	682	62324	3409	47320	3142	85.6512	64.0607	46.6529	Urine	2300	33	ERS29636204	ERS29636091
MG21-028	4428	510582	3526	350	5172	5496	499914	438258	43719	16322	86.407	64.4128	46.3662	Urine	284	19.9	ERS29636195	ERS29636082
MG21-062	4312	56840	686	384	1510	1562	53768	5116	43503	600	82.6568	58.1526	40.5768	Urine	20800	1.59	ERS29636196	ERS29636083
MG21-246	1790	97442	1244	110	4828	11642	80972	62626	14666	4106	58.7501	24.4299	10.1718	Urine	601	7.97	ERS29636197	ERS29636084
MG21-264	3152	68010	2426	188	2354	1148	64508	34964	26103	2362	75.2903	42.8411	23.1135	Anus	416	33.7	ERS29636198	ERS29636085
MG21-268	1364	52248	824	162	1536	436	50276	18842	28263	1314	78.3868	47.4588	26.676	Anus	51600	13.4	ERS29636199	ERS29636086
MG21-269	1620	75886	1196	362	2746	1622	71518	9295	56309	1006	88.0586	69.3375	53.8919	Urine	470	3.45	ERS29636200	ERS29636087
MG21-277	4038	64662	3554	336	1888	930	61844	6892	49452	782	87.136	65.86	47.9897	Urine	163	15.6	ERS29636201	ERS29636088
MG21-456	2776	65358	1546	358	1808	872	62678	1461	49876	4350	86.2149	65.3919	49.1194	Anus	3560	22.4	ERS29636202	ERS29636089
MG21-570	4224	96590	3670	528	3320	2006	91264	7528	75568	1036	88.9109	72.511	58.2881	Urine	15000	26.9	ERS29636203	ERS29636090
MG22	231288	335086	147440	388	3328	4794	326964	251647	59463	13748	90.3602	73.3487	57.4213	Urine	774	25.9	ERS29636210	ERS29636097
MG23	302420	698678	251084	626	7418	15794	675466	541729	100868	27690	93.1583	82.1106	72.0014	Urine	58300	29.65	ERS29636211	ERS29636098
MG24	342278	401998	283282	40	9036	11680	381282	248045	5926	153278	40.5673	7.56711	1.56376	Urine	24100	19.2	ERS29636212	ERS29636099
MG25	203382	72214	120902	66	1324	6944	63946	51162	9730	3010	47.1833	16.6657	6.25246	Vagin	5080	19.2	ERS29636213	ERS29636100
MG26	120178	299784	35856	140	3380	2902	293502	42059	1502	244368	10.0678	0.759556	0.23721	Vagin	206	15.1	ERS29636214	ERS29636101
MG27	153748	231876	82350	120	3840	2714	225322	198095	3375	18388	23.7702	2.75636	0.53493	Vagin	1650	6.54	ERS29636215	ERS29636102
MG29	177424	199320	104390	62	3196	3598	192526	171424	5426	9950	35.1494	6.98443	1.48912	Vagin	2110	4.41	ERS29636216	ERS29636103
MG2b	241858	181482	182304	4	1180	160416	19886	15889	2134	1610	5.63254	2.93151	1.53566	Urine	3820	7.76	ERS29636217	ERS29636104
MG3	309068	460118	228052	1458	4700	40758	414660	110885	284430	5928	98.8729	96.1465	93.3004	Urine	40600	25.9	ERS29636225	ERS29636113
MG30	291310	466140	156378	1700	10280	91504	364356	99577	40285	119248	62.5989	40.5102	28.6592	Vagin	3090	0.901	ERS29636218	ERS29636105
MG31	228426	98876	116264	306	2000	5014	91862	62705	9643	10352	48.454	13.8008	3.8757	Vagin	4670	6.29	ERS29636219	ERS29636106
MG32	220976	261536	142424	1212	4228	20436	236872	113438	93024	10628	90.5207	77.127	66.0567	Vagin	48300	4.77	ERS29636220	ERS29636107
MG33	183850	76012	80194	140	1294	5464	69254	43660	20062	3318	50.7482	30.1936	18.9891	Urine	184	18.4	ERS29636108	ERS29636157
MG34	270192	131640	208886	594	1648	9190	120802	5210	103852	1278	92.2984	80.627	70.1337	Urine	27700	0.218	ERS29636221	ERS29636109
MG35	236266	670054	146090	550	10256	16450	643348	527301	94667	22388	93.5329	82.5711	72.2057	Urine	16300	6.31	ERS29636222	ERS29636110
MG36	158120	126870	52682	124	1484	7856	117530	23490	2712	77710	12.7542	3.02098	0.861611	Anus	100	11.5	ERS29636223	ERS29636111
MG3b	269302	762342	188552	3256	5348	77314	679680	179352	398180	46572	95.6071	91.182	87.3487	Urine	75200	10.8	ERS29636224	ERS29636112
MG4	228404	85512	156722	60	2046	70568	12898	7317	3913	1148	11.1235	5.87544	3.5404	Vagin	6000	7.95	ERS29636232	ERS29636120
MG41	232742	101572	123186	220	3602	3492	94478	31770	31518	32068	68.3164	45.0077	29.0671	Urine	63.5	10.2	ERS29636226	ERS29636114
MG42	194882	148454	87026	594	1918	2278	144258	2504	131029	1650	96.5646	89.3319	82.0124	Urine	502	19	ERS29636227	ERS29636115
MG43	183320	199880	158074	426	2936	2332	194612	107901	76336	4598	92.4867	78.2451	66.0051	Vagin	4880000	8.75	ERS29636228	ERS29636116
MG44	3320	500836	1166	2652	11478	35804	453554	64647	264162	65120	95.0574	89.6788	84.2515	Vagin	15.6	1.38	ERS29636229	ERS29636117
MG46	4308	1371718	3542	7514	39154	36876	1295688	306666	823329	50416	98.2535	96.1262	94.0839	Vagin	139000	1.98	ERS29636230	ERS29636118
MG4b	215726	874522	139584	382	7034	54658	812830	753645	29460	26232	66.5006	40.9838	26.5989	Urine	661	8.82	ERS29636231	ERS29636119
MG5	231902	140578	142602	28	3054	107838	29686	22989	2044	4150	12.4884	3.04736	0.669395	Urine	3660	16.7	ERS29636239	ERS29636127
MG51	1842	173426	568	4850	2894	7556	162976	107706	16235	11090	22.8251	2.27849	0.709907	Vagin	1010	4.74	ERS29636233	ERS29636121
MG52	6898	81592	5126	154	1330	3400	76862	56906	16573	2520	63.6548	27.3323	11.127	Vagin	9510	6.9	ERS29636234	ERS29636122
MG53	61574	80718	40792	352	1050	38448	41220	3148	31275	1536	49.5713	34.0693	25.2527	Urine	2510	1.37	ERS29636235	ERS29636123
MG54	1806	416514	1636	1724	3628	9522	403364	3563	267067	50756	97.4936	93.9639	90.6848	Urine	1960	0.293	ERS29636236	ERS29636124
MG56	2756	130832	2328	622	1082	5638	124112	8935	72460	12004	82.8281	68.2424	56.7245	Urine	35.9	0.05	ERS29636237	ERS29636125
MG5b	362470	564374	263598	780	3894	18444	542036	400068	120945	13126	88.5584	77.0163	67.8899	Urine	39700	19.2	ERS29636238	ERS29636126
MG6	163280	53776	92072	14	1260	39120	13396	10600	136	2146	0.660775	0.186183	0.0349954	Vagin	1950	30.4	ERS29636248	ERS29636136
MG60	1866	423600	1652	2428	2546	2094	418960	35168	296715	30910	97.3004	93.836	90.2699	Urine	5830	0.927	ERS29636240	ERS29636128
MG61	2586	277958	2292	2376	1986	4948	271024	65518	17848	125202	52.4031	19.1654	6.2778	Vagin	193	6.37	ERS29636241	ERS29636129
MG62	2292	347112	2138	1870	2338	1114	343660	52070	272646	1996	97.7332	93.9115	89.9723	Urine	52100	3.67	ERS29636242	ERS29636130
MG63	1156	353636	1036	2100	1838	1480	350318	13743	310465	1726	96.8773	92.8053	89.0933	Urine	207000	0.2	ERS29636243	ERS29636131
MG65	3152	467924	2930	2174	4102	5228	458594	174421	226969	20528	94.8505	88.6392	82.8185	Vagin	1480	1.75	ERS29636244	ERS29636132
MG66	4054	245706	3608	1272	1660	1690	242356	62098	165026	2548	94.6793	87.2408	80.1481	Vagin	719	2.71	ERS29636245	ERS29636133
MG68	1958	40866	1402	210	1242	2566	37058	4910	28140	798	75.412	45.293	25.8354	Vagin	72200	2.09	ERS29636246	ERS29636134
MG69	5514	33204	4846	92	1096	3168	28940	5050	21206	438	62.532	32.9528	18.6486	Urine	622	2.24	ERS29636247	ERS29636135
MG7	138682	104650	61292	864	2058	66416	36176	23169	2598	8352	7.93896	2.58294	0.99056	Vagin	461	18.75	ERS29636256	ERS29636144
MG70	3378	44462	2652	548	1334	6452	36676	9835	23537	850	60.6791	35.3433	20.8138	Urine	600	3	ERS29636249	ERS29636137
MG71	1632	104382	1232	764	3768	2996	97618	633	88050	632	93.6331	81.288	69.6533	Urine	17300	1.9	ERS29636250	ERS29636138
MG74	1940	328956	1242	1722	11114	3038	314804	6371	278931	2896	96.6482	91.3008	86.5268	Urine	297000	9.15	ERS29636251	ERS29636139
MG76	4472	14788	1940	348	452	3080	11256	134	5474	1678	21.0217	8.37735	3.72503	Urine	49.7	1.47	ERS29636252	ERS29636140
MG77	12900	21052	10266	250	744	2366	17942	8826	6968	1180	38.2152	9.50806	2.45571	Urine	133	4.5	ERS29636253	ERS29636141
MG79	5792	36492	5232	134	1038	3390	32064	1100	27870	342	78.1701	45.0572	24.2849	Urine	5930	7.27	ERS29636254	ERS29636142
MG7b	288550	257104	165266	252	2030	218340	36734	18285	8591	5590	18.1485	10.1633	6.12868	Urine	3480	5.57	ERS29636255	ERS29636143
MG8	168554	250092	80784	74	6132	129832	114128	105188	2196	9182	11.4532	3.49609	1.21674	Vagin	253	11.3	ERS29636261	ERS29636149
MG82	2428	46116	1838	108	2162	5664	38290	27544	8792	1902	34.4827	13.3265	5.63961	Urine	2130	1.53	ERS29636257	ERS29636145
MG83	4140	40018	3350	470	1348	3138	35532	770	31302	310	78.0877	48.2214	29.0195	Urine	2060	7.2	ERS29636258	ERS29636146
MG84	1184	26922	628	64	624	622	25676	22433	142	2930	0.824547	0.0263759	0.0131017	Vagin	605	8.82	ERS29636259	ERS29636147
MG8b	210006	422972	110174	1426	2842	19140	400990	24118	19103	333462	30.2907	7.70175	2.39727	Urine	1980	18.3	ERS29636260	ERS29636148
MG9	157152	259872	91466	262	2652	9554	247666	223398	5468	14546	35.5422	5.009	0.890918	Vagin	1820	11.9	ERS29636268	ERS29636156
MG91	3444	76694	2898	500	2402	3012	71280	9347	41224	13680	83.0655	57.1504	36.8286	Urine	1530	21	ERS29636262	ERS29636150
MG92	2522	104650	1986	506	3586	486	100578	2336	90997	730	91.1206	76.9865	65.283	Urine	38600	1.86	ERS29636263	ERS29636151
MG93	3466	46876	2204	182	1140	1362	44374	16106	25418	1062	74.0517	41.7797	20.9319	Urine	15500	24.6	ERS29636264	ERS29636152
MG95	3966	29380	3584	148	952	5718	22710	28	20996	138	56.3704	31.4941	18.3323	Urine	2060	4.6	ERS29636265	ERS29636153
MG97	2908	183520	1954	912	7638	2776	173106	3888	42836	110910	81.163	53.5409	33.6835	Urine	145000	17.3	ERS29636266	ERS29636154
MG9b	152890	546322	61582	2062	4712	302008	239602	70049	3636	119770	2.31987	1.51256	0.9747	Urine	99	3.4	ERS29636267	ERS29636155
MGMET22-118	4926	111100	4440	696	3728	614	106758	323	95122	1390	92.8752	80.4583	69.2092	Vagin	4030	18.6	ERS29636207	ERS29636094
MGMET22-227	5748	87418	3636	786	3220	1880	82318	66	73097	554	91.9811	76.0638	62.2312	Urine	474	4.87	ERS29636209	ERS29636096
MGMET22-37	5556	87662	2870	650	3192	2884	81586	116	72721	658	91.4306	75.6653	61.2775	Urine	956	9.13	ERS29636205	ERS29636092
MGMET22-67	13008	95860	10804	576	2678	640	92542	3215	72392	3954	90.3076	74.8235	61.4864	Anus	2270	14.6	ERS29636206	ERS29636093
*ROI, regions of interest (AMR-determining regions within 23S rRNA, parC, gyrA and 16S rRNA genes)

### Sheet: Supplementary table 3
Supplementary table 3. Concordance of AMR determinant detection between amplicon sequencing and DNA capture methods.
Specimen	Macrolides		Fluoroquinolones				Tetracyclines		mgpB typing*
	23S rRNA gene		ParC results		GyrA results		16s rRNA gene
	Amplicon sequencing	DNA capture	Amplicon sequencing	DNA capture	Amplicon sequencing	DNA capture	Amplicon sequencing	DNA capture	Amplicon sequencing	DNA capture
1	A2059G	A2059G	WT	WT	WT	WT	WT	WT	7	7
3	A2059G	A2059G (50.0 %), WT (50%)	S83I (80%), WT (20%)	S83I (40%), WT (60%)	WT	WT	WT	WT	DP	DP
4	A2058G	NA	WT	NA	WT	NA	WT	NA	4	NA
5	A2058T	NA	S83I	NA	WT	NA	WT	NA	159	NA
6	WT	NA	WT	NA	WT	NA	WT	NA	NA	NA
7	A2059G	NA	S83I	NA	WT	WT	WT	NA	NA	NA
8	WT	NA	WT	NA	WT	NA	WT	NA	NA	NA
9	WT	NA	WT	NA	WT	NA	WT	NA	7	7
10	NA	NA	NA	NA	NA	NA	WT	NA	NA	NA
11	WT	NA	WT	NA	WT	NA	WT	NA	NA	NA
12	A2059G	NA	WT	NA	WT	WT	WT	NA	22	22
13	A2058T	A2058T	WT	WT	WT	WT	WT	WT	7	7
14	A2058T	A2058T	S83I	S83I (60%), WT (40%)	M95I (50%) D99G (30%), WT (20%)	M95I (50.0 %) D99G (30.0 %), WT (20%)	WT	WT	159	159
15	A2058G	NA	WT	NA	WT	NA	WT	NA	95	95
16	A2058G	NA	D87N	NA	WT	NA	WT	NA	7	NA
17	WT	NA	WT	NA	WT	NA	WT	NA	217	217
18	A2059G	A2059G	WT	WT	WT	WT	WT	WT	905	905
19	A2058T	A2058T	S83I	S83I (90%), WT (10%)	WT	WT	WT	WT	159	159
20	A2058T	A2058T	S83I	S83I	WT	WT	WT	NA	159	159
21	WT	NA	WT	NA	WT	WT	WT	NA	902	902
22	A2058G	A2058G	WT	WT	WT	WT	WT	NA	2	2
23	WT	WT	WT	WT	WT	WT	WT	WT	4	4
24	A2058T	NA	WT	NA	WT	NA	WT	NA	7	NA
25	WT	NA	WT	NA	WT	NA	WT	NA	907	NA
26	A2059G	NA	WT	NA	WT	NA	WT	NA	515	NA
27	WT	NA	WT	NA	WT	NA	WT	NA	7	NA
29	WT	NA	WT	NA	WT	NA	WT	NA	52	NA
30	WT	NA	WT	NA	WT	NA	WT	NA	4	NA
31	WT	NA	WT	NA	WT	NA	WT	NA	8	8
32	WT	WT	WT	WT	WT	WT	WT	WT	89	89
33	A2058T	NA	S83I	NA	WT	NA	WT	NA	NA	NA
34	WT	WT	WT	WT	WT	WT	WT	NA	904	904
35	A2059G	A2059G	WT	WT	WT	WT	WT	WT	52	52
36	A2059G	NA	WT	NA	WT	NA	WT	NA	372	NA
41	A2058T	NA	S83I	NA	WT	NA	NA	NA	159	159
42	WT	WT	WT	WT	WT	WT	WT	WT	535	535
43	WT	NA	WT	WT	WT	WT	NA	WT	571	571
44	A2059G (80%), WT (20%)	A2059G	WT	WT	WT	WT	NA	NA	52	52
46	WT	WT	WT	WT	WT	WT	WT	WT	571	571
51	WT	NA	WT	NA	WT	NA	WT	NA	7	NA
52	WT	NA	WT	WT	WT	NA	WT	NA	2	NA
53	A2059G (50%), WT (50%)	NA	WT	NA	WT	NA	WT	NA	6	6
54	WT	WT	WT	WT	WT	WT	G966T/G967T	G966T/G967T	4	4
56	A2059G (50%), WT (50%)	NA	WT	NA	WT	WT	NA	NA	4	4
60	A2059G	A2059G	S83I	S83I	WT	WT	WT	WT	143	143
61	WT	NA	D87Y	NA	WT	NA	NA	NA	7	NA
62	WT	WT	WT	WT	WT	WT	WT	WT	887	887
63	A2059G	A2059G	WT	WT	WT	WT	WT	WT	NA	4
65	WT	WT	WT	WT	WT	WT	WT	WT	NA	2
66	WT	WT	WT	WT	WT	WT	WT	WT	95	95
68	WT	NA	WT	NA	WT	NA	WT	NA	7	NA
69	A2059G	NA	WT	NA	WT	NA	WT	NA	4	NA
70	WT	NA	WT	NA	WT	NA	WT	NA	NA	NA
71	A2058T	A2058T	S83I	S83I (50%), WT (50%)	WT	WT	WT	WT	159	159
74	A2058T	A2058T	S83I	S83I	WT (65%), D99N (35%)	D99N (40%) WT (60%)	WT	WT	159	159
76	A2058T (85%) A2059G (15%)	NA	S83I (20%), WT (80%)	NA	WT	NA	NA	NA	4	NA
77	A2058T (82%) A2059G (18%)	NA	S83I (50%), WT (50%)	S83I (20%), WT (80%)	WT	NA	WT	NA	159	NA
79	WT	NA	S83R	NA	WT	NA	WT	NA	NA	NA
82	A2058G (40%) A2059G (60%)	NA	WT	NA	WT	NA	G966T/G967T (50%), WT (50%)	NA	4	NA
83	WT	NA	WT	NA	WT	NA	WT	WT	7	7
84	WT	NA	WT	NA	WT	NA	NA	NA	5	NA
91	A2059G	NA	WT	NA	WT	NA	WT	NA	3	NA
92	WT	WT	WT	WT	WT	WT	WT	WT	113	113
93	A2059G	NA	S83I	NA	WT	NA	WT	NA	NA	NA
95	WT	NA	WT	NA	WT	NA	WT	NA	2	NA
97	A2058G (50%) A2059G (50%)	A2058G (80.0 %), A2059G (20%)	WT	NA	WT	NA	G966T/G967T (50%), WT (50%)	G966T/G967T (80%), WT (20%)	4	NA
1BIS	WT	NA	WT	NA	WT	NA	WT	NA	4	NA
2BIS	A2058T	NA	S83I	NA	D99G (70%), WT (30%)	NA	WT	NA	159	NA
3BIS	WT	WT	WT	WT	WT	WT	WT	WT	7	7
4BIS	A2059G	NA	WT	NA	WT	NA	WT	NA	4	4
5BIS	A2059G	A2059G	WT	WT	WT	WT	WT	WT	905	905
7BIS	WT	NA	WT	NA	WT	NA	WT	NA	2	NA
8BIS	WT	NA	WT	NA	WT	NA	WT	NA	4	NA
9BIS	A2058T (60%), WT (40%)	NA	S83I	NA	D99N	NA	WT	NA	159	NA
MG19-359	A2058T	NA	S83I	NA	WT	NA	WT	WT	159	159
MG20-264	A2058T	A2058T	S83I	NA	WT	WT	WT	WT	159	159
MG21-028	A2058T	A2058T	S83I	S83I	WT	NA	WT	WT	159	159
MG21-062	A2058T	NA	S83I	NA	WT	NA	WT	NA	159	159
MG21-246	A2058T	NA	S83I	NA	WT	NA	WT	NA	159	159
MG21-268	A2058T	NA	S83I	NA	WT	NA	WT	NA	159	159
MG21-269	A2058T	A2058T	S83I	S83I	WT	WT	WT	WT	159	159
MG21-277	A2058T	A2058T	WT	NA	WT	WT	WT	WT	906	906
MG21-456	A2058T	A2058T	S83I	NA	WT	WT	WT	NA	159	159
MG21-570	A2058T	NA	S83I	S83I	WT	WT	WT	WT	159	159
MG22-173	A2058T	A2058T	S83I	S83I	WT	WT	WT	NA	159	159
MGMET22-118	A2058T	A2058T	S83I	S83I	WT	WT	WT	WT	159	159
MGMET22-227	A2058T	A2058T	D87N	D87N	WT	WT	WT	WT	903	903
MGMET22-37	A2058T	A2058T	D87N	D87N	WT	WT	WT	WT	903	903
MGMET22-67	A2058T	A2058T	WT	WT	WT	WT	WT	WT	7	7
NA, not amplified; WT, wild-type; DP, dual (mixed) population
*Newly described mgpB types are highlighted in bold.

### Sheet: Supplementary table 4
Supplementary table 4. List of coding DNA sequences included in the core-genome (cg-MLST) and human Mycoplasma (hMy-MLST) multi-locus sequences typing schemes
cg-MLST
Mnemonic	Gene name	Product	Region size	G37 position start	G37 position end
MG006	tmk	thymidylate kinase	633	8552	9184
MG033	glpF	glycerol uptake facilitator	777	39128	39904
MG052	cdd	cytidine deaminase	393	61015	61407
MG058	prs	ribose-phosphate pyrophosphokinase	894	66228	67121
MG083	pth	peptidyl-tRNA hydrolase	570	110355	110924
MG085	ser	hpr(ser) kinase, putative	936	111790	112725
MG091	ssb	single-stranded DNA-binding protein	483	117553	118035
MG101	Unknown	Unknown	669	128686	129354
MG106	def	peptide deformylase	681	134146	134826
MG114	pgsA	phosphatidylglycerophosphate synthase	711	141345	142055
MG115	Unknown	Unknown	474	142080	142553
MG118	galE	UDP-glucose 4-epimerase	1023	143935	144957
MG124	trxA	thioredoxin	309	152767	153075
MG127	Unknown	Unknown	438	154998	155435
MG132	Unknown	hit protein, putative	426	158580	159005
MG143	rbfA	ribosome-binding factor A, putative	339	182853	183191
MG144	Unknown	Unknown	840	183216	184055
MG145	Unknown	riboflavin kinase/ FMN adenylyltransferase, putative	810	184055	184864
MG173	infA	translation initiation factor IF-1	213	202426	202638
MG177	rpoA	DNA-directed RNA polymerase, subunit alpha	987	203516	204502
MG201	grpE	heat shock protein	654	239163	239816
MG203	parE	topoisomerase IV subunit B	1902	240322	242223
MG205	hrcA	transcription repressor	1032	244565	245596
MG208	Unknown	Unknown	591	247902	248492
MG210.1	Unknown	Unknown	660	250148	250807
MG211	Unknown	Unknown	444	250997	251440
MG211.1	Unknown	Unknown	345	251443	251787
MG220	Unknown	Unknown	309	266074	266382
MG221	Unknown	Unknown	465	266626	267090
MG227	thyA	thymidylate synthase	864	273789	274652
MG228	dhfR	dihydrofolate reductase	483	274652	275134
MG235	Unknown	endonuclease IV, putative	876	279798	280673
MG236	Unknown	Unknown	423	280663	281085
MG237	Unknown	Unknown	885	281078	281962
MG246	Unknown	Unknown	846	293936	294781
MG264	Unknown	Unknown	597	321044	321640
MG275	nox	NADH oxidase	1437	333336	334772
MG304	Unknown	ABC transporter, ATP binding protein	762	373980	374741
MG310	Unknown	lipase/esterase, putative	807	386462	387268
MG323	Unknown	Unknown	684	405455	406138
MG392	groEL	heat shock protein	1632	494984	496615
MG401	atpA	ATP synthase F1, subunit alpha	1557	505099	506655
MG465	rnpA	ribonuclease P protein component	387	569526	569912
hMy-MLST
Mnemonic	Gene name	Product	Region size	G37 position start	G37 position end
MG_003	gyrB	DNA topoisomerase (ATP-hydrolyzing) subunit B	428	3370	3797
MG_038	glpK	glycerol kinase	374	45730	46103
MG_107	gmk	guanylate kinase	393	134807	135199
MG_171	adk	adenylate kinase	461	201111	201571
MG_191	mgpB	adhesin P1	281	221749	222024
MG_297	ftsY	signal recognition particle-docking protein	412	365132	365543
MG_301	gap	type I glyceraldehyde-3-phosphate dehydrogenase	608	371355	371962
MG_351	ppa	inorganic diphosphatase	248	449857	450104
MG_394	glyA	serine hydroxymethyltransferase	675	497559	498233
MG_401	atpA	ATP synthase F1, subunit alpha	795	505762	506556
MG_430	gpmI	2,3-bisphosphoglycerate-independent phosphoglycerate mutase	1065	536041	537105
MG_451	tuf	elongation factor Tu	370	554924	555294
